# A machine learning approach identifies unresolving secondary pneumonia as a contributor to mortality in patients with severe pneumonia, including COVID-19

**DOI:** 10.1101/2022.09.23.22280118

**Authors:** Catherine A. Gao, Nikolay S. Markov, Thomas Stoeger, Anna Pawlowski, Mengjia Kang, Prasanth Nannapaneni, Rogan A. Grant, Chiagozie Pickens, James M. Walter, Jacqueline M. Kruser, Luke Rasmussen, Dan Schneider, Justin Starren, Helen K. Donnelly, Alvaro Donayre, Yuan Luo, GR Scott Budinger, Richard G. Wunderink, Alexander V. Misharin, Benjamin D. Singer, The NU SCRIPT Study Investigators

**Affiliations:** Division of Pulmonary and Critical Care Medicine, Department of Medicine, Northwestern University Feinberg School of Medicine, Chicago, IL; Department of Chemical and Biological Engineering, Northwestern University, McCormick School of Engineering, Evanston, IL; Northwestern Medicine Enterprise Data Warehouse, Northwestern University Feinberg School of Medicine, Chicago, IL; Division of Allergy, Pulmonary and Critical Care, Department of Medicine, University of Wisconsin School of Medicine and Public Health, Madison, Wisconsin; Division of Health and Biomedical Informatics, Department of Preventive Medicine, Northwestern University Feinberg School of Medicine, Chicago, IL; Simpson Querrey Lung Institute for Translational Science at Northwestern University (SQ^LIFTS^NU)

## Abstract

**Background:** Patients with severe SARS-CoV-2 pneumonia experience longer durations of critical illness yet similar mortality rates compared to patients with severe pneumonia secondary to other etiologies. As secondary bacterial infection is common in SARS-CoV-2 pneumonia, we hypothesized that unresolving ventilator-associated pneumonia (VAP) drives the apparent disconnect between length-of-stay and mortality rate among these patients.

**Methods:** We analyzed VAP in a prospective single-center observational study of 585 mechanically ventilated patients with suspected pneumonia, including 190 patients with severe SARS-CoV-2 pneumonia. We developed *CarpeDiem*, a novel machine learning approach based on the practice of daily ICU team rounds to identify clinical states for each of the 12,495 ICU patient-days in the cohort. We used the *CarpeDiem* approach to evaluate the effect of VAP and its resolution on clinical trajectories.

**Findings:** Patients underwent a median [IQR] of 4 [2,7] transitions between 14 clinical states during their ICU stays. Clinical states were associated with differential hospital mortality. The long length-of-stay among patients with severe SARS-CoV-2 pneumonia was associated with prolonged stays in clinical states defined by severe respiratory failure and with a lower frequency of transitions between clinical states. In all patients, including those with COVID-19, unresolving VAP episodes were associated with transitions to unfavorable states and hospital mortality.

**Interpretation:** *CarpeDiem* offers a machine learning approach to examine the effect of VAP on clinical outcomes. Our findings suggest an underappreciated contribution of unresolving secondary bacterial pneumonia to outcomes in mechanically ventilated patients with pneumonia, including due to SARS-CoV-2.

Graphical abstract
**Disentangling the contributions of ICU complications and interventions to ICU outcomes**. (**A**) Traditional approaches evaluate the ICU stay as a black box with severity of illness measured on presentation and dichotomized survival at an arbitrary time point (e.g., day 28) or on ICU or hospital discharge. Hence, the effect of intercurrent complications and interventions cannot be easily measured, a problem that is compounded when ICU stays are long or significantly differ between groups. (**B**) Defining the ICU course by clinical features during each day in the ICU permits the association of a complication or intervention with transitions toward clinical states associated with favorable or unfavorable outcomes.
